# Evidence for increased breakthrough rates of SARS-CoV-2 variants of concern in BNT162b2 mRNA vaccinated individuals

**DOI:** 10.1101/2021.04.06.21254882

**Authors:** Talia Kustin, Noam Harel, Uriah Finkel, Shay Perchik, Sheri Harari, Maayan Tahor, Itamar Caspi, Rachel Levy, Michael Leschinsky, Shifra Ken Dror, Galit Bergerzon, Hala Gadban, Faten Gadban, Eti Eliassian, Orit Shimron, Loulou Saleh, Haim Ben-Zvi, Doron Amichay, Anat Ben-Dor, Dana Sagas, Merav Strauss, Yonat Shemer Avni, Amit Huppert, Eldad Kepten, Ran D. Balicer, Doron Nezer, Shay Ben-Shachar, Adi Stern

## Abstract

The SARS-CoV-2 pandemic has been raging for over a year, creating global detrimental impact. The BNT162b2 mRNA vaccine has demonstrated high protection levels, yet apprehension exists that several variants of concerns (VOCs) can surmount the immune defenses generated by the vaccines. Neutralization assays have revealed some reduction in neutralization of VOCs B.1.1.7 and B.1.351, but the relevance of these assays in real life remains unclear. We performed a case-control study that examined the distribution of SARS-CoV-2 variants observed in infections of vaccinated individuals (“breakthrough cases”) and matched infections of unvaccinated individuals. We hypothesized that if there is lower vaccine effectiveness against one of the VOCs, its proportion among the breakthrough cases should be higher than among unvaccinated cases. Our results show that vaccinees that tested positive at least a week after the second dose were indeed disproportionally infected with B.1.351, as compared with unvaccinated individuals (odds ratio of 8:1). Those who tested positive between two weeks after the first dose and one week after the second dose, were disproportionally infected by B.1.1.7 (odds ratio of 26:10), suggesting reduced vaccine effectiveness against both VOCs at particular time windows following vaccination. Nevertheless, the B.1.351 incidence in Israel to-date remains low and vaccine effectiveness remains high among those fully vaccinated. These results overall suggest that vaccine breakthrough infection may be more frequent with both VOCs, yet a combination of mass-vaccination with two doses coupled with non-pharmaceutical interventions control and contain their spread.
