## Supplementary table S1 for "Evidence for increased breakthrough rates of SARS-CoV-2 variants of concern in BNT162b2 mRNA vaccinated individuals"

### Sheet: Table S1
Supplementary table S1 for "Evidence for increased breakthrough rates of SARS-CoV-2 variants of concern in BNT162b2 mRNA vaccinated individuals" Kustin et al.
case	control	case_full_immunity_group	match_count	sex_case	age_group_case	sex_control	age_group_control	lineage_case	lineage_classification_case	lineage_control	lineage_classification_control
210661761	210674857	1	5	M	40-49	M	40-49	B.1.351	B.1.351	I.1	WT
1995830051	210710425	1	4	M	60-69	F	60-69	B.1.351	B.1.351	B.1.1.7	B.1.1.7
1995941493	210446699	0	5	F	30-39	F	30-39	B.1.1	WT	B.1.1.7	B.1.1.7
1995884511	210478845	0	5	M	50-59	M	50-59	B.1.1.7	B.1.1.7	B.1.1.7	B.1.1.7
210493967	210479077	0	5	F	40-49	F	50-59	B.1.1.7	B.1.1.7	B.1.1.7	B.1.1.7
210469049	210450225	0	5	M	40-49	M	40-49	B.1.1.7	B.1.1.7	B.1.1.7	B.1.1.7
210419883	210471025	0	5	F	70-79	F	60-69	B.1.1.7	B.1.1.7	B.1.1.7	B.1.1.7
1995798573	210451787	0	5	F	50-59	F	40-49	B.1.1.7	B.1.1.7	B.1.1.7	B.1.1.7
1995760305	210456441	0	5	M	70-79	M	70-79	B.1.1.7	B.1.1.7	B.1.1.7	B.1.1.7
210467729	210503815	0	5	F	60-69	F	70-79	B.1.1.7	B.1.1.7	B.1.1.7	B.1.1.7
210496463	210484409	0	5	F	40-49	F	30-39	B.1.1.7	B.1.1.7	B.1	WT
210499963	210432049	0	5	F	30-39	F	20-29	B.1.1.7	B.1.1.7	B.1.1.7	B.1.1.7
1995856259	1995856183	0	5	F	50-59	F	40-49	B.1.1.7	B.1.1.7	B.1.1.7	B.1.1.7
210482451	210492523	0	5	F	40-49	F	30-39	B.1.1.7	B.1.1.7	B.1.1.7	B.1.1.7
210463907	210469957	0	5	M	20-29	M	30-39	B.1.1.7	B.1.1.7	B.1.1.7	B.1.1.7
210463537	210472313	0	5	F	40-49	F	40-49	B.1.1.7	B.1.1.7	B.1.1.74	WT
210463899	210469599	0	5	F	50-59	F	50-59	B.1.1.7	B.1.1.7	B.1.1.7	B.1.1.7
210472707	pair sequenced unsuccessfully	1	5	M	70-79			B.1.1.7	B.1.1.7
210499935	210478845	1	5	M	50-59	M	50-59	B.1.1.7	B.1.1.7	B.1.1.7	B.1.1.7
210477539	210503815	1	5	F	80-89	F	70-79	B.1.1.7	B.1.1.7	B.1.1.7	B.1.1.7
210471927	210467555	0	5	F	50-59	F	50-59	B.1.1.7	B.1.1.7	B.1.1.7	B.1.1.7
1985217987	1985184621	0	5	M	50-59	M	40-49	B.1.1.7	B.1.1.7	B.1.1.7	B.1.1.7
210463143	210458685	0	5	M	20-29	M	20-29	B.1.1.7	B.1.1.7	B.1	WT
1995286347	1995286807	0	5	F	50-59	F	40-49	B.1.1.7	B.1.1.7	B.1.1.50	WT
pair sequenced unsuccessfully	1984925105	0	5			M	40-49			B.1.1.7	B.1.1.7
1984924919	pair sequenced unsuccessfully	0	5	F	50-59			B.1.1.50	WT
1836153301	210490167	0	5	F	50-59	F	60-69	B.1	WT	B.1.1.216	WT
1836058171	1836058601	0	5	F	50-59	F	50-59	B.1.1.7	B.1.1.7	B.1.1.127	WT
1835883213	1835883225	0	5	F	60-69	F	50-59	B.1.1.7	B.1.1.7	B.1.1.7	B.1.1.7
1835727717	1835727727	0	5	F	50-59	F	40-49	B.1.1.50	WT	B.1.1.50	WT
1835829555	1835829595	0	5	F	50-59	F	50-59	B.1.1.50	WT	B.1.1.50	WT
1985188529	1985188165	1	5	M	50-59	M	40-49	B.1.1.7	B.1.1.7	B.1.1.7	B.1.1.7
24075179	pair sequenced unsuccessfully	1	5	F	50-59			B.1.1.7	B.1.1.7
1835862197	pair sequenced unsuccessfully	0	5	F	40-49			B.1.1.50	WT
210387279	pair sequenced unsuccessfully	0	5	M	40-49			B.1.1.50	WT
3304751	3305195	0	5	M	70-79	M	60-69	B.1.1.7	B.1.1.7	B.1.1.7	B.1.1.7
3304635	24083079	0	5	M	60-69	M	50-59	B.1.1.7	B.1.1.7	B.1.1.50	WT
pair sequenced unsuccessfully	1995799973	1	5			M	70-79			B.1.1	WT
1836027207	pair sequenced unsuccessfully	0	5	F	50-59			B.1	WT
1835789795	pair sequenced unsuccessfully	0	5	F	30-39			B.1	WT
3304639	3305231	0	5	F	80-89	F	80-89	B.1.1.7	B.1.1.7	B.1.1.7	B.1.1.7
pair sequenced unsuccessfully	24086243	0	5			F	50-59			B.1.1.7	B.1.1.7
24085849	24087241	0	5	F	60-69	F	50-59	B.1.1.7	B.1.1.7	B.1.2	WT
24081745	24085313	0	5	M	30-39	M	20-29	B.1.1.7	B.1.1.7	B.1.1.225	WT
24078881	2619087	0	5	M	70-79	M	60-69	B.1.1.7	B.1.1.7	B.1.362	WT
24087207	24086891	1	5	M	30-39	M	30-39	B.1.1.7	B.1.1.7	B.1.1.50	WT
24085967	24085941	1	5	M	60-69	M	70-79	B.1.362	WT	B.1.2	WT
3305547	24093565	1	5	F	90+	F	80-89	B.1.351	B.1.351	B.1.1.7	B.1.1.7
24085531	24093335	1	5	M	40-49	M	40-49	B.1.1.7	B.1.1.7	B.1.1.7	B.1.1.7
1985291705	1985291681	0	5	F	30-39	F	40-49	B.1.1.7	B.1.1.7	B.1.1	WT
3305335	24094303	0	5	M	80-89	M	80-89	B.1.1.7	B.1.1.7	B.1.1.50	WT
210505047	210561613	1	5	M	60-69	M	60-69	B.1.1.7	B.1.1.7	B.1.1.50	WT
210540723	210536961	0	5	M	30-39	M	20-29	B.1.1.7	B.1.1.7	B.1.1.7	B.1.1.7
210537641	1995884723	0	5	M	60-69	M	50-59	B.1.1.74	WT	B.1.351	B.1.351
2620765	24096117	1	5	F	40-49	F	40-49	B.1.1.7	B.1.1.7	B.1.1.70	WT
24095471	24095365	1	5	M	30-39	M	20-29	B.1.1.7	B.1.1.7	B.1.1.7	B.1.1.7
24095417	24094805	1	5	M	60-69	M	60-69	B.1.1.7	B.1.1.7	B.1.1.7	B.1.1.7
210536737	1995884739	0	5	M	70-79	M	60-69	B.1.1.7	B.1.1.7	B.1.1.7	B.1.1.7
1995941667	1995941647	0	5	F	40-49	F	50-59	B.1.1.7	B.1.1.7	B.1.1.7	B.1.1.7
pair sequenced unsuccessfully	210570855	0	5			M	50-59			B.1.1.7	B.1.1.7
1800815027	1800815093	0	5	M	50-59	M	40-49	B.1.1	WT	B.1.1.7	B.1.1.7
210549813	210543635	0	5	F	50-59	F	50-59	B.1.1.7	B.1.1.7	B.1.1.7	B.1.1.7
1985351655	1985351637	0	5	F	40-49	F	30-39	B.1.1.7	B.1.1.7	B.1.1.7	B.1.1.7
1985291753	1984925407	0	5	M	20-29	M	20-29	B.1	WT	B.1.1.7	B.1.1.7
1985185421	1985350951	0	5	M	50-59	M	50-59	B.1.1.7	B.1.1.7	B.1.1.7	B.1.1.7
1984972787	1984055825	0	5	F	60-69	F	60-69	B.1.1.7	B.1.1.7	B.1.1.7	B.1.1.7
1984793227	210545625	0	5	M	60-69	M	70-79	B.1.1.7	B.1.1.7	B.1.1.7	B.1.1.7
1984658797	1984658463	0	5	M	30-39	M	40-49	B.1	WT	B.1.1.67	WT
210549097	210565013	0	5	F	50-59	F	60-69	B.1.1.7	B.1.1.7	B.1.1.7	B.1.1.7
24097963	24097995	0	5	F	50-59	F	50-59	B.1.1.7	B.1.1.7	B.1.1.7	B.1.1.7
24097829	24097665	0	5	F	20-29	F	0-19	B.1.1.7	B.1.1.7	B.1.1.7	B.1.1.7
24097723	24096395	0	5	F	20-29	F	30-39	B.1.1.7	B.1.1.7	B.1.1.7	B.1.1.7
24097629	24096435	0	5	M	40-49	M	40-49	B.1.1.7	B.1.1.7	B.1.1.7	B.1.1.7
24097511	24099665	0	5	M	50-59	M	50-59	B.1.351	B.1.351	B.1.1.7	B.1.1.7
24097403	24099551	0	5	F	50-59	F	40-49	B.1.1.7	B.1.1.7	B.1.1.7	B.1.1.7
24096591	24097815	0	5	F	60-69	F	60-69	B.1.1.7	B.1.1.7	B.1.1.74	WT
210546755	210545405	0	5	F	60-69	F	50-59	B.1.1.7	B.1.1.7	B.1.1.7	B.1.1.7
210539225	210537011	0	5	F	60-69	F	50-59	B.1.1.7	B.1.1.7	B.1.1.7	B.1.1.7
210537491	pair sequenced unsuccessfully	0	5	M	70-79			B.1.1.7	B.1.1.7
210537383	210546323	0	5	M	30-39	M	40-49	B.1.1.7	B.1.1.7	B.1.1.7	B.1.1.7
210536743	210567015	1	5	M	70-79	M	60-69	B.1.1.7	B.1.1.7	B.1.1.7	B.1.1.7
1995854179	210577925	0	5	F	80-89	F	70-79	B.1.1.7	B.1.1.7	B.1.1.7	B.1.1.7
210538859	1836316003	0	5	M	40-49	M	40-49	B.1.1.50	WT	B.1.1.7	B.1.1.7
pair sequenced unsuccessfully	210616307	1	4			F	40-49			B.1.1.7	B.1.1.7
210537001	210613943	1	4	M	80-89	M	30-39	B.1.1.7	B.1.1.7	B.1.1.7	B.1.1.7
1985350911	1985350951	1	5	M	50-59	M	50-59	B.1.1.7	B.1.1.7	B.1.1.7	B.1.1.7
24097875	24097713	1	5	F	40-49	F	30-39	B.1.1.7	B.1.1.7	B.1.1.7	B.1.1.7
1995941709	1995941755	0	5	M	30-39	M	30-39	B.1.1.7	B.1.1.7	B.1.1.7	B.1.1.7
1995884825	210536995	0	5	M	50-59	M	40-49	B.1.1.7	B.1.1.7	B.1.1.7	B.1.1.7
1996181071	1996181061	0	5	M	70-79	M	70-79	B.1.362	WT	B.1.1.7	B.1.1.7
1996180381	1996181065	0	5	F	40-49	F	30-39	B.1.1.7	B.1.1.7	B.1.1.74	WT
1995884909	1995854725	0	5	F	70-79	F	60-69	B.1.1.7	B.1.1.7	B.1.1.7	B.1.1.7
1995884821	210534197	0	5	M	20-29	M	30-39	B.1.1.7	B.1.1.7	B.1.1.7	B.1.1.7
210569013	210563997	0	5	F	20-29	F	20-29	B.1.1.7	B.1.1.7	B.1.1.7	B.1.1.7
1985350943	pair sequenced unsuccessfully	0	5	M	50-59			B.1.1.7	B.1.1.7
1985185623	1984910509	0	5	M	50-59	M	50-59	B.1.1.7	B.1.1.7	B.1.1.7	B.1.1.7
1985130173	210494929	0	5	F	50-59	F	50-59	B.1.1.7	B.1.1.7	B.1.1.7	B.1.1.7
1984870855	1984870853	0	5	M	20-29	M	20-29	B.1.1.7	B.1.1.7	B.1.1.7	B.1.1.7
1984793643	pair sequenced unsuccessfully	0	5	M	40-49			B.1.1.7	B.1.1.7
1984311711	1984311585	0	5	M	40-49	M	50-59	B.1.1.315	WT	B.1.1.50	WT
1836210367	1836144167	0	5	F	40-49	F	40-49	B.1.1.7	B.1.1.7	B.1.1.7	B.1.1.7
1836153827	1836153955	0	5	M	60-69	M	70-79	B.1.177	WT	B.1.1	WT
1836059007	1836158303	0	5	M	30-39	M	30-39	B.1	WT	B.1.1.50	WT
152753029	210577771	0	5	F	80-89	F	80-89	B.1.1.7	B.1.1.7	B.1.1.7	B.1.1.7
24100917	24098989	0	5	F	40-49	F	50-59	B.1.1.7	B.1.1.7	B.1.1.7	B.1.1.7
24099987	24102847	0	5	M	40-49	M	40-49	B.1.177	WT	B.1	WT
210566207	1995854321	0	5	F	70-79	F	70-79	B.1.1.7	B.1.1.7	B.1.1.7	B.1.1.7
1995872363	210580513	0	5	F	40-49	F	40-49	B.1.1.7	B.1.1.7	B.1.1.7	B.1.1.7
210573995	210582675	0	5	M	20-29	M	30-39	B.1.1.7	B.1.1.7	B.1.1.7	B.1.1.7
210573129	210588675	0	5	F	70-79	F	60-69	B.1.1.7	B.1.1.7	B.1.1.7	B.1.1.7
210568299	210548675	0	5	M	40-49	M	40-49	B.1.1.7	B.1.1.7	B.1.1.7	B.1.1.7
210566175	1836154867	0	5	M	50-59	M	50-59	B.1.1.7	B.1.1.7	B.1.1.50	WT
2620431	24099885	1	5	F	40-49	F	30-39	B.1.1.7	B.1.1.7	B.1.1.7	B.1.1.7
24100929	24100475	1	5	F	50-59	F	60-69	B.1.1.7	B.1.1.7	B.1.1.7	B.1.1.7
24099387	24099779	1	5	M	60-69	M	70-79	B.1.1.7	B.1.1.7	B.1.1.7	B.1.1.7
24094045	24099823	1	5	F	40-49	F	30-39	B.1.177	WT	B.1.1.7	B.1.1.7
1996208893	210582175	0	5	F	40-49	F	30-39	B.1.1.50	WT	B.1.362	WT
1985116077	1985116097	0	5	M	50-59	M	50-59	B.1.1.50	WT	B.1.1.7	B.1.1.7
1984871087	1984871061	0	5	F	20-29	F	20-29	B.1.1.7	B.1.1.7	B.1.1.7	B.1.1.7
1984871053	1984871149	0	5	M	20-29	M	20-29	B.1.1.7	B.1.1.7	B.1.1.7	B.1.1.7
210577763	210606159	1	4	M	80-89	M	20-29	B.1.1.7	B.1.1.7	B.1.1.7	B.1.1.7
210596263	210584813	0	5	F	50-59	F	50-59	B.1.362	WT	B.1.1.7	B.1.1.7
210592341	1995877897	0	5	F	20-29	F	20-29	B.1.1.7	B.1.1.7	B.1.1.7	B.1.1.7
24103175	24103061	0	5	F	60-69	F	60-69	B.1.2	WT	B.1.1.7	B.1.1.7
24103039	24102993	0	5	F	50-59	F	50-59	B.1.1.7	B.1.1.7	B.1.1.7	B.1.1.7
24100493	24103255	0	5	M	50-59	M	60-69	B.1.1.7	B.1.1.7	B.1.1.7	B.1.1.7
24096709	24103273	0	5	F	50-59	F	40-49	B.1.1.7	B.1.1.7	B.1.1.7	B.1.1.7
210592001	1995877985	0	5	F	40-49	F	40-49	B.1.1.7	B.1.1.7	B.1.1.7	B.1.1.7
210559917	1985185891	0	5	F	70-79	F	60-69	B.1.1.7	B.1.1.7	B.1.1.74	WT
210592607	210605181	0	5	M	70-79	M	60-69	B.1.1.7	B.1.1.7	B.1.362	WT
1985185609	1985131223	1	5	M	40-49	M	30-39	B.1.177	WT	B.1.1.67	WT
1985282961	1985282331	0	5	F	20-29	F	20-29	B.1.1.7	B.1.1.7	B.1.1.7	B.1.1.7
1985132003	1985196291	0	5	F	50-59	F	40-49	B.1.1.7	B.1.1.7	B.1.1.7	B.1.1.7
1985123969	1985200081	0	5	M	30-39	M	40-49	B.1.1.7	B.1.1.7	B.1	WT
1985118019	1985123781	0	5	F	50-59	F	40-49	B.1.1.7	B.1.1.7	B.1.1.294	WT
210592613	210612261	0	5	F	60-69	F	50-59	B.1.1.7	B.1.1.7	B.1.1.7	B.1.1.7
210611911	210594423	0	5	F	60-69	F	50-59	B.1.1.7	B.1.1.7	B.1.1.7	B.1.1.7
24108163	24108467	0	5	F	50-59	F	50-59	B.1.1.7	B.1.1.7	B.1.1.7	B.1.1.7
24105413	24107599	0	5	M	20-29	M	30-39	B.1.1.7	B.1.1.7	B.1.1.7	B.1.1.7
24100171	24107195	0	5	F	40-49	F	40-49	B.1.1.7	B.1.1.7	B.1.1.7	B.1.1.7
1995906675	1995906741	0	5	F	30-39	F	20-29	B.1.1.7	B.1.1.7	B.1.1.7	B.1.1.7
1836006167	1836285607	1	4	M	70-79	M	60-69	B.1.1.7	B.1.1.7	B.1.1.7	B.1.1.7
80221051	80224395	1	4	F	40-49	F	50-59	B.1.1.7	B.1.1.7	B.1.1.7	B.1.1.7
24103601	24108703	1	4	F	50-59	F	40-49	B.1.1.7	B.1.1.7	B.1.1.7	B.1.1.7
24094541	24106645	1	4	M	60-69	M	60-69	B.1.1.7	B.1.1.7	B.1.1.7	B.1.1.7
1995941893	1995918029	0	5	M	60-69	M	70-79	B.1.1.7	B.1.1.7	B.1.1.7	B.1.1.7
1985116201	1985116267	1	4	F	60-69	F	30-39	B.1.1.127	WT	B.1.1.7	B.1.1.7
1984055827	1984973125	1	4	F	80-89	F	40-49	B.1.1.7	B.1.1.7	B.1.1.7	B.1.1.7
2621429	2623223	1	4	M	80-89	M	60-69	B.1.1.50	WT	B.1.351	B.1.351
24104037	24107531	1	4	F	40-49	F	30-39	B.1.1.7	B.1.1.7	B.1.1.7	B.1.1.7
pair sequenced unsuccessfully	24109081	1	4			M	0-19			B.1.1.7	B.1.1.7
24094555	24105281	1	4	M	80-89	M	30-39	B.1.1.7	B.1.1.7	B.1.1.7	B.1.1.7
210616509	210613129	0	5	F	60-69	F	50-59	B.1.1.7	B.1.1.7	B.1.1.7	B.1.1.7
210618657	210603909	1	5	F	50-59	F	40-49	B.1.1.7	B.1.1.7	B.1.1.7	B.1.1.7
2623325	24107183	1	4	F	40-49	M	40-49	B.1.1.7	B.1.1.7	B.1.1.7	B.1.1.7
24108793	24108829	1	4	M	40-49	F	30-39	B.1.1.7	B.1.1.7	B.1.1.7	B.1.1.7
24106565	24106575	1	4	M	70-79	F	60-69	B.1.1.7	B.1.1.7	B.1.1.7	B.1.1.7
3306381	3306909	1	4	M	70-79	M	80-89	B.1.351	B.1.351	B.1.1.7	B.1.1.7
24114639	24115189	1	4	F	50-59	F	50-59	B.1.1.7	B.1.1.7	B.1.1.7	B.1.1.7
24115315	24115133	1	5	M	80-89	M	80-89	B.1.1.7	B.1.1.7	B.1.1.7	B.1.1.7
24115169	24115047	1	5	M	70-79	M	70-79	B.1.1.7	B.1.1.7	B.1	WT
1996208771	1996242395	0	5	M	40-49	M	40-49	B.1.1.7	B.1.1.7	B.1.1.7	B.1.1.7
1835905379	1836168553	0	5	F	20-29	F	20-29	B.1	WT	B.1	WT
210647069	210651325	0	5	F	60-69	F	70-79	B.1.1.7	B.1.1.7	B.1.1.7	B.1.1.7
80231667	80229989	0	5	F	30-39	F	30-39	B.1.1.7	B.1.1.7	B.1.1.7	B.1.1.7
1995907073	1995907103	0	5	F	30-39	F	30-39	B.1.1.7	B.1.1.7	B.1.1.7	B.1.1.7
1995857661	1995857555	0	5	F	60-69	F	60-69	B.1.1.7	B.1.1.7	B.1.1.7	B.1.1.7
1995855063	1995855109	0	5	F	70-79	F	70-79	B.1.1.7	B.1.1.7	B.1.1.7	B.1.1.7
1835905345	1835905313	0	5	F	50-59	F	40-49	B.1	WT	B.1	WT
1835889185	1836168617	0	5	F	30-39	F	30-39	B.1.1.7	B.1.1.7	B.1.177	WT
80232961	80232973	0	5	M	40-49	M	40-49	B.1.1.7	B.1.1.7	B.1.1.7	B.1.1.7
24118715	3307057	0	5	M	30-39	M	30-39	B.1.1.7	B.1.1.7	B.1.1.7	B.1.1.7
24118473	24118037	0	5	M	40-49	M	30-39	B.1.1.7	B.1.1.7	B.1.1.7	B.1.1.7
24117759	24117909	0	5	M	40-49	M	30-39	B.1.1.7	B.1.1.7	B.1.1.7	B.1.1.7
1985283929	1985196469	1	4	M	80-89	M	80-89	B.1.1.7	B.1.1.7	B.1.1.7	B.1.1.7
1997809581	1997809457	1	4	M	50-59	M	30-39	B.1.1.7	B.1.1.7	B.1.1.7	B.1.1.7
1995907041	1995907135	1	4	M	60-69	M	20-29	B.1.1.7	B.1.1.7	B.1.1.7	B.1.1.7
3306405	24116801	1	4	F	60-69	F	20-29	B.1.351	B.1.351	B.1.1.7	B.1.1.7
210686925	1995857463	1	4	M	50-59	F	60-69	B.1.1.7	B.1.1.7	B.1.1.7	B.1.1.7
2624755	24116597	1	5	F	40-49	F	30-39	B.1.1.7	B.1.1.7	B.1.1.7	B.1.1.7
1998254437	1996243901	0	5	F	40-49	F	40-49	B.1.1.7	B.1.1.7	B.1.1.7	B.1.1.7
pair sequenced unsuccessfully	1998217403	0	5			M	60-69			B.1.351	B.1.351
1998106297	pair sequenced unsuccessfully	0	5	M	30-39			B.1.1.7	B.1.1.7
pair sequenced unsuccessfully	1998106537	0	5			F	60-69			B.1.1.7	B.1.1.7
1998068023	1998068615	0	5	F	40-49	F	30-39	B.1.1.7	B.1.1.7	B.1.1.7	B.1.1.7
1996847353	1996847485	0	5	M	30-39	M	30-39	B.1.1.7	B.1.1.7	B.1.1.7	B.1.1.7
1985210395	1985210415	0	5	F	40-49	F	30-39	B.1.1.7	B.1.1.7	B.1.1.7	B.1.1.7
1985143619	1985124547	0	5	F	40-49	F	50-59	B.1.1.7	B.1.1.7	B.1.1.7	B.1.1.7
1985143051	1985143023	0	5	M	40-49	M	40-49	B.1.1.7	B.1.1.7	B.1.1.7	B.1.1.7
1985116523	1985116565	0	5	F	30-39	F	20-29	B.1.1.7	B.1.1.7	B.1.177	WT
1836050277	1835707925	0	5	F	20-29	F	20-29	B.1.1.7	B.1.1.7	B.1.1.7	B.1.1.7
1835960061	1835555747	0	5	F	40-49	F	40-49	B.1.1.7	B.1.1.7	B.1.1.7	B.1.1.7
1835707637	1836050303	0	5	F	30-39	F	40-49	B.1.1.7	B.1.1.7	B.1.1.7	B.1.1.7
80237187	80233271	0	5	M	50-59	M	50-59	B.1.1.7	B.1.1.7	B.1.1.7	B.1.1.7
80233977	80233981	0	5	M	50-59	M	50-59	B.1.1.7	B.1.1.7	B.1.1.7	B.1.1.7
24121431	24121325	0	5	F	30-39	F	40-49	B.1.1.7	B.1.1.7	B.1.1.7	B.1.1.7
24119595	24120777	0	5	M	40-49	M	30-39	B.1.1.7	B.1.1.7	B.1.1.7	B.1.1.7
24119561	24118821	0	5	F	50-59	F	40-49	B.1.1.7	B.1.1.7	B.1.1.7	B.1.1.7
210695137	210714257	1	5	M	70-79	M	80-89	B.1.1.7	B.1.1.7	B.1.1.7	B.1.1.7
210686533	210686009	0	5	M	50-59	M	50-59	B.1.1.7	B.1.1.7	B.1.1.7	B.1.1.7
210674053	210701491	0	5	F	40-49	F	40-49	B.1.1.7	B.1.1.7	B.1.1.7	B.1.1.7
pair sequenced unsuccessfully	1998254305	1	4			M	20-29			B.1.1.7	B.1.1.7
80235173	80233981	1	4	M	60-69	M	50-59	B.1.1.7	B.1.1.7	B.1.1.7	B.1.1.7
1998217575	1998219435	1	4	F	70-79	F	30-39	B.1.1.7	B.1.1.7	B.1.1.7	B.1.1.7
1997470631	1997470657	1	4	F	50-59	F	20-29	B.1.351	B.1.351	B.1.1.50	WT
pair sequenced unsuccessfully	1995440243	1	4			F	30-39			B.1.1.7	B.1.1.7
1995440149	1995440073	1	4	M	60-69	M	40-49	B.1.1.7	B.1.1.7	B.1.1.7	B.1.1.7
pair sequenced unsuccessfully	1995440239	1	4			F	30-39			B.1.1.7	B.1.1.7
1985142969	1985210431	1	4	F	70-79	F	30-39	B.1.1.7	B.1.1.7	B.1.1.7	B.1.1.7
3307011	24121659	1	4	M	70-79	M	40-49	B.1.1.7	B.1.1.7	B.1.1.7	B.1.1.7
24121885	24121695	1	4	F	80-89	F	50-59	B.1.1.7	B.1.1.7	B.1.1.7	B.1.1.7
24116645	24118995	1	4	F	60-69	F	20-29	B.1.1.7	B.1.1.7	B.1.1.7	B.1.1.7
210694931	210696237	1	4	F	80-89	F	30-39	B.1.351	B.1.351	B.1.1.7	B.1.1.7
1998217401	pair sequenced unsuccessfully	1	4	F	60-69			B.1.351	B.1.351
1998217337	pair sequenced unsuccessfully	1	4	M	50-59			B.1.1.7	B.1.1.7
1835555765	1835555747	1	4	M	40-49	F	40-49	B.1.1.7	B.1.1.7	B.1.1.7	B.1.1.7
1996243865	1996243221	1	5	M	50-59	M	50-59	B.1.1.7	B.1.1.7	B.1.1.50	WT
1836042057	1835555891	1	5	F	60-69	F	50-59	B.1.1.7	B.1.1.7	B.1.1.7	B.1.1.7
24119973	24118853	1	5	M	40-49	M	40-49	B.1.1.7	B.1.1.7	B.1.1.7	B.1.1.7
24119565	24118935	1	5	M	60-69	M	60-69	B.1.351	B.1.351	B.1.1.7	B.1.1.7
210702029	210697959	1	5	F	40-49	F	40-49	B.1.1.7	B.1.1.7	B.1.1.7	B.1.1.7
210690919	210706949	1	5	M	60-69	M	60-69	B.1.1.7	B.1.1.7	B.1.1.7	B.1.1.7
210694789	210699703	1	5	F	60-69	F	50-59	B.1.1.7	B.1.1.7	B.1.1.7	B.1.1.7
210707175	210714791	0	5	F	30-39	F	30-39	B.1.1.7	B.1.1.7	B.1.1.7	B.1.1.7
1995918349	1995918379	0	5	F	50-59	F	40-49	B.1.1.7	B.1.1.7	B.1.1.7	B.1.1.7
1995907087	210721977	0	5	F	30-39	F	30-39	B.1.1.7	B.1.1.7	B.1.1.7	B.1.1.7
1995857609	210710425	0	5	F	50-59	F	60-69	B.1.1.7	B.1.1.7	B.1.1.7	B.1.1.7
1985197063	1985196893	0	5	M	20-29	M	20-29	B.1.1.50	WT	B.1.1.50	WT
1985196499	1985197123	0	5	F	50-59	F	60-69	B.1.1.50	WT	B.1.1.7	B.1.1.7
1985142643	1985108225	0	5	F	60-69	F	50-59	B.1.1.7	B.1.1.7	B.1.1.7	B.1.1.7
1985108249	1984868063	0	5	F	60-69	F	50-59	B.1.1.7	B.1.1.7	B.1.1.7	B.1.1.7
1984910657	1984910633	0	5	F	40-49	F	30-39	B.1.1.7	B.1.1.7	B.1.1.7	B.1.1.7
1836042297	210717057	0	5	F	50-59	F	60-69	B.1.1.7	B.1.1.7	B.1.1.70	WT
1835610053	210720903	0	5	M	30-39	M	40-49	B.1.1.7	B.1.1.7	B.1.1.7	B.1.1.7
80242485	80240595	0	5	F	20-29	F	0-19	B.1.1.7	B.1.1.7	B.1.1.7	B.1.1.7
24125633	24123523	0	5	F	20-29	F	0-19	B.1.1.7	B.1.1.7	B.1.1.7	B.1.1.7
24123317	24124309	0	5	F	40-49	F	50-59	B.1.1.7	B.1.1.7	B.1.1.50	WT
210733105	210718207	0	5	F	30-39	F	30-39	B.1.1.7	B.1.1.7	B.1.1.7	B.1.1.7
210719095	1995918363	0	5	M	40-49	M	30-39	B.1.1.7	B.1.1.7	B.1.1.7	B.1.1.7
210717125	1995857815	0	5	F	30-39	F	30-39	B.1.1.7	B.1.1.7	B.1.1.7	B.1.1.7
210716859	210715929	0	5	F	30-39	F	20-29	B.1.1.7	B.1.1.7	B.1.1.7	B.1.1.7
210715395	210711753	0	5	F	60-69	F	50-59	B.1.1.7	B.1.1.7	B.1.1.7	B.1.1.7
210714991	210735605	0	5	F	40-49	F	40-49	B.1.1.7	B.1.1.7	B.1.1.7	B.1.1.7
210704561	210701833	0	5	F	60-69	F	60-69	B.1.1.7	B.1.1.7	B.1.1.7	B.1.1.7
24125123	24125229	1	4	M	70-79	M	60-69	B.1.1.7	B.1.1.7	B.1.1.7	B.1.1.7
pair sequenced unsuccessfully	1998069233	1	4			F	40-49			B.1.1.7	B.1.1.7
1836285995	1836273891	1	5	M	70-79	M	60-69	B.1.1.7	B.1.1.7	B.1.1.50	WT
1995885573	210743211	0	5	M	40-49	M	30-39	B.1.1.7	B.1.1.7	B.1.1.7	B.1.1.7
1995480885	1995480973	0	5	M	50-59	M	50-59	B.1.1.7	B.1.1.7	B.1.1.7	B.1.1.7
1985197393	1985187183	0	5	M	20-29	M	20-29	B.1.1.7	B.1.1.7	B.1.1.7	B.1.1.7
1985117205	1985117263	0	5	F	0-19	F	20-29	B.1.1.7	B.1.1.7	B.1.1.7	B.1.1.7
1836082371	1836082661	0	5	F	50-59	F	50-59	B.1.1.7	B.1.1.7	B.1.1.162	WT
1836051069	1836144261	0	5	M	40-49	M	50-59	B.1.1.7	B.1.1.7	B.1.1.7	B.1.1.7
1800815305	1995918467	0	5	F	50-59	F	50-59	B.1.1.7	B.1.1.7	B.1.1.7	B.1.1.7
1800815299	1995918437	0	5	M	60-69	M	60-69	B.1.1.7	B.1.1.7	B.1.1.7	B.1.1.7
210741381	210747633	0	5	F	40-49	F	40-49	B.1.1.7	B.1.1.7	B.1.1.7	B.1.1.7
210740117	210743119	0	5	F	40-49	F	30-39	B.1.1.7	B.1.1.7	B.1.1.7	B.1.1.7
210739969	210738787	0	5	M	40-49	M	40-49	B.1.1.50	WT	B.1.1.294	WT
210690113	210649765	0	5	M	80-89	M	80-89	B.1.1.7	B.1.1.7	B.1.1.7	B.1.1.7
210675561	210740905	0	5	F	50-59	F	40-49	B.1.1.7	B.1.1.7	B.1.1.7	B.1.1.7
210723845	1998023261	1	4	F	50-59	F	50-59	B.1	WT	B.1.1.7	B.1.1.7
1985109165	1985109103	1	4	F	70-79	F	20-29	B.1.1.7	B.1.1.7	B.1.1.7	B.1.1.7
1984868275	1984868273	1	4	F	60-69	F	40-49	B.1.1.7	B.1.1.7	B.1.1.7	B.1.1.7
210736973	210744335	1	4	F	50-59	F	40-49	B.1.1.7	B.1.1.7	B.1.1.7	B.1.1.7
210733703	210723173	1	4	M	60-69	M	40-49	B.1.1.7	B.1.1.7	B.1.1.7	B.1.1.7
1995381857	210729001	1	4	M	80-89	F	80-89	B.1.1.7	B.1.1.7	B.1.1.7	B.1.1.7
24126125	3307551	1	4	F	70-79	M	60-69	B.1.1.7	B.1.1.7	B.1.1.7	B.1.1.7
1998458161	1998107591	1	5	F	40-49	F	30-39	B.1.1.7	B.1.1.7	B.1.1.7	B.1.1.7
pair sequenced unsuccessfully	1995440951	1	5			M	40-49			B.1.1.7	B.1.1.7
210743171	210744327	1	5	F	70-79	F	60-69	B.1.1.7	B.1.1.7	B.1.1.7	B.1.1.7
210740481	210739179	1	5	F	50-59	F	50-59	B.1.1.7	B.1.1.7	B.1.1.7	B.1.1.7
210740219	210748681	1	5	M	30-39	M	30-39	B.1.1.7	B.1.1.7	B.1.1.7	B.1.1.7
1985272609	1985197409	0	5	F	40-49	F	40-49	B.1.1.7	B.1.1.7	B.1.1.7	B.1.1.7
1985210631	1985210711	0	5	F	60-69	F	50-59	B.1.1.64	WT	B.1.362	WT
1985136021	1985117333	0	5	F	50-59	F	40-49	B.1.1.7	B.1.1.7	B.1.1.7	B.1.1.7
1985124803	1985187425	0	5	M	60-69	M	60-69	B.1.1.7	B.1.1.7	B.1.1.7	B.1.1.7
1985124779	1985187439	0	5	F	50-59	F	60-69	B.1.1.7	B.1.1.7	B.1.1.7	B.1.1.7
1836251083	1836112681	0	5	M	30-39	M	30-39	B.1.1.7	B.1.1.7	B.1.1.7	B.1.1.7
1835788845	1835788873	0	5	M	30-39	M	30-39	B.1.1.7	B.1.1.7	B.1.1.7	B.1.1.7
24130289	2626935	0	5	F	30-39	F	20-29	B.1.1.7	B.1.1.7	B.1.1.7	B.1.1.7
210762239	210762491	0	5	M	40-49	M	40-49	B.1.1.7	B.1.1.7	B.1.1.7	B.1.1.7
210757517	210766629	0	5	M	40-49	M	50-59	B.1.1.7	B.1.1.7	B.1.1.7	B.1.1.7
210749453	210749171	0	5	F	60-69	F	60-69	B.1.1.7	B.1.1.7	B.1.1.7	B.1.1.7
210743593	210768081	0	5	M	50-59	M	40-49	B.1.1.7	B.1.1.7	B.1.1.7	B.1.1.7
210722043	1835610159	0	5	F	40-49	F	50-59	B.1.1.7	B.1.1.7	B.1.1.50	WT
210760831	210760763	1	4	M	60-69	M	50-59	B.1.1.7	B.1.1.7	B.1.1.7	B.1.1.7
1995441169	210731563	1	4	F	80-89	F	20-29	B.1.1.7	B.1.1.7	B.1.1.7	B.1.1.7
1995438269	pair sequenced unsuccessfully	1	4	F	70-79			B.1.1.7	B.1.1.7
1985272243	1985197479	1	4	F	60-69	F	20-29	B.1.1.7	B.1.1.7	B.1.1.7	B.1.1.7
3307661	24128733	1	4	F	80-89	F	20-29	B.1.1.7	B.1.1.7	B.1.1.7	B.1.1.7
210746731	210735223	1	4	F	80-89	F	30-39	B.1.1.7	B.1.1.7	B.1.1.7	B.1.1.7
1998458465	1998458181	1	4	F	50-59	F	40-49	B.1.1.7	B.1.1.7	B.1.1.7	B.1.1.7
24128923	24129689	1	5	F	80-89	F	80-89	B.1.1.7	B.1.1.7	B.1.1.7	B.1.1.7
210791183	1998241805	0	5	F	30-39	F	30-39	B.1.1.7	B.1.1.7	B.1.235	WT
24134569	3308001	1	4	F	60-69	F	70-79	B.1.1.7	B.1.1.7	B.1.1.7	B.1.1.7
24136609	24136357	0	5	F	30-39	F	30-39	B.1.1.7	B.1.1.7	B.1.1.7	B.1.1.7
pair sequenced unsuccessfully	24135313	1	4			M	40-49			B.1.1.7	B.1.1.7
1800815393	1995918673	1	4	F	80-89	F	30-39	B.1.1.7	B.1.1.7	B.1.1.7	B.1.1.7
24137057	3308095	1	5	F	50-59	F	50-59	B.1.1.7	B.1.1.7	B.1.1.7	B.1.1.7
1998440183	1998083589	0	5	F	50-59	F	40-49	B.1.1.7	B.1.1.7	B.1.1.7	B.1.1.7
1998228949	1998229583	0	5	F	30-39	F	40-49	B.1.1.7	B.1.1.7	B.1.1.7	B.1.1.7
1996623657	210810507	0	5	M	40-49	M	30-39	B.1.1.7	B.1.1.7	B.1.1.7	B.1.1.7
1995518337	1995520929	0	5	M	30-39	M	30-39	B.1.1.7	B.1.1.7	B.1.1.7	B.1.1.7
1985117275	1985136175	0	5	M	50-59	M	50-59	B.1.1.7	B.1.1.7	B.1.1.7	B.1.1.7
1985074961	1985074069	0	5	F	50-59	F	40-49	B.1.1.7	B.1.1.7	B.1.1.7	B.1.1.7
24139063	24137419	0	5	F	30-39	F	30-39	B.1.1.7	B.1.1.7	B.1.1.7	B.1.1.7
24138989	24139031	0	5	F	60-69	F	50-59	B.1.1.7	B.1.1.7	B.1.1.7	B.1.1.7
24138971	24135125	0	5	F	50-59	F	50-59	B.1.1.7	B.1.1.7	B.1.1.7	B.1.1.7
24138963	24136027	0	5	M	40-49	M	30-39	B.1.1.7	B.1.1.7	B.1.1.7	B.1.1.7
24138029	24137935	0	5	M	20-29	M	20-29	B.1.1.7	B.1.1.7	B.1.1.7	B.1.1.7
24135269	24139159	0	5	F	50-59	F	50-59	B.1.1.7	B.1.1.7	B.1.1.7	B.1.1.7
24132837	24138201	0	5	F	30-39	F	20-29	B.1.1.7	B.1.1.7	B.1.1.7	B.1.1.7
210823919	210812397	0	5	M	20-29	M	20-29	B.1.1.7	B.1.1.7	B.1.1.7	B.1.1.7
210807707	1995918727	0	5	M	60-69	M	50-59	B.1.1.7	B.1.1.7	B.1.1.7	B.1.1.7
210789323	1995518577	0	5	M	30-39	M	30-39	B.1.1	WT	B.1.1.7	B.1.1.7
1995518927	1995518275	1	4	M	80-89	M	30-39	B.1.1.7	B.1.1.7	B.1.1.7	B.1.1.7
1985197639	1985197775	1	4	M	50-59	M	20-29	B.1.1.7	B.1.1.7	B.1.1.7	B.1.1.7
24138449	3308183	1	4	F	80-89	F	50-59	B.1.1.7	B.1.1.7	B.1.1.7	B.1.1.7
1998229887	1998229583	1	4	F	30-39	F	40-49	B.1.1.7	B.1.1.7	B.1.1.7	B.1.1.7
1995520837	210803127	1	4	M	50-59	F	40-49	B.1.1.7	B.1.1.7	B.1.1.7	B.1.1.7
1836251789	pair sequenced unsuccessfully	1	4	M	50-59			B.1.1.7	B.1.1.7
1985187861	1985197663	1	5	F	40-49	F	30-39	B.1.1.7	B.1.1.7	B.1.1.7	B.1.1.7
24139865	24138091	1	5	M	40-49	M	40-49	B.1.1.7	B.1.1.7	B.1.1.7	B.1.1.7
210816361	210803191	1	5	F	40-49	F	50-59	B.1.1.7	B.1.1.7	B.1.1.7	B.1.1.7
210807599	210814021	1	5	F	60-69	F	50-59	B.1.1.7	B.1.1.7	B.1.1.7	B.1.1.7
1998019663	1998019699	0	5	F	30-39	F	20-29	B.1.1.7	B.1.1.7	B.1.1.7	B.1.1.7
1996570851	210827877	0	5	M	50-59	M	40-49	B.1.1.7	B.1.1.7	B.1.1.7	B.1.1.7
1995872921	210816909	0	5	F	40-49	F	40-49	B.1.1.7	B.1.1.7	B.1.1.7	B.1.1.7
1995519021	1995518685	0	5	M	40-49	M	40-49	B.1.1.7	B.1.1.7	B.1.1.7	B.1.1.7
1985149737	1984868833	0	5	F	40-49	F	40-49	B.1.1.7	B.1.1.7	B.1.1.7	B.1.1.7
1985070109	1985075961	0	5	M	60-69	M	50-59	B.1.1.7	B.1.1.7	B.1.1.7	B.1.1.7
1985020945	1985020873	0	5	F	20-29	F	20-29	B.1.1.7	B.1.1.7	B.1.1.7	B.1.1.7
24141985	24141989	0	5	M	40-49	M	40-49	B.1.1.7	B.1.1.7	B.1.1.7	B.1.1.7
24139205	24140723	0	5	F	30-39	F	30-39	B.1.1.7	B.1.1.7	B.1.1.7	B.1.1.7
pair sequenced unsuccessfully	210827287	1	4			M	60-69			B.1.1.7	B.1.1.7
1985228145	1985197985	1	4	M	20-29	M	20-29	B.1.1.7	B.1.1.7	B.1.1.7	B.1.1.7
24140893	24137587	1	4	F	70-79	F	70-79	B.1.1.7	B.1.1.7	B.1.1.7	B.1.1.7
1985075449	1985075053	1	4	M	80-89	M	0-19	B.1.1.7	B.1.1.7	B.1.1.7	B.1.1.7
1985075263	1985074919	1	4	F	80-89	F	20-29	B.1.1.7	B.1.1.7	B.1.1.7	B.1.1.7
210835959	210837773	1	4	F	70-79	F	60-69	B.1.1.7	B.1.1.7	B.1.1.7	B.1.1.7
1985075817	1985074979	1	5	F	40-49	F	30-39	B.1.1.7	B.1.1.7	B.1.1.7	B.1.1.7
1985021053	1985020865	1	5	M	40-49	M	30-39	B.1.1.7	B.1.1.7	B.1.1.7	B.1.1.7
210835517	1995855805	1	5	F	70-79	F	60-69	B.1.1.7	B.1.1.7	B.1.1.7	B.1.1.7
210834959	210808143	1	5	M	70-79	M	60-69	B.1.1.7	B.1.1.7	B.1.1.7	B.1.1.7
210827185	210825913	1	5	F	40-49	F	40-49	B.1.1.7	B.1.1.7	B.1.1.7	B.1.1.7
210825699	1995885773	1	5	F	70-79	F	70-79	B.1.1.7	B.1.1.7	B.1.1.7	B.1.1.7
1997536175	1997536321	0	5	F	40-49	F	40-49	B.1.1.7	B.1.1.7	B.1.1.7	B.1.1.7
1985210957	1985070653	0	5	F	60-69	F	50-59	B.1.1.7	B.1.1.7	B.1.1.7	B.1.1.7
1985125475	1985071079	0	5	F	40-49	F	30-39	B.1.1.7	B.1.1.7	B.1.1.7	B.1.1.7
1985070267	1985075593	0	5	F	40-49	F	50-59	B.1.1.7	B.1.1.7	B.1.1.7	B.1.1.7
1985070183	1985070629	0	5	F	40-49	F	30-39	B.1.1.7	B.1.1.7	B.1.1.7	B.1.1.7
1985070119	1985075357	0	5	M	20-29	M	20-29	B.1.1.7	B.1.1.7	B.1.1.7	B.1.1.7
1983566487	1985228115	0	5	M	30-39	M	20-29	B.1.1.7	B.1.1.7	B.1.1.7	B.1.1.7
210845059	210845325	0	5	F	20-29	F	30-39	B.1.1.7	B.1.1.7	B.1.1.7	B.1.1.7
210834121	210835565	0	5	F	40-49	F	30-39	B.1.1.7	B.1.1.7	B.1.1.7	B.1.1.7
1996622613	1996571041	1	4	M	50-59	M	60-69	B.1.1.7	B.1.1.7	B.1.1.7	B.1.1.7
24143149	24140227	1	4	F	70-79	F	30-39	B.1.1.7	B.1.1.7	B.1.1.7	B.1.1.7
1985136417	1985136445	1	5	F	30-39	F	20-29	B.1.1.7	B.1.1.7	B.1.1.7	B.1.1.7
1985071403	1985136607	0	5	F	30-39	F	20-29	B.1.1.7	B.1.1.7	B.1.1.7	B.1.1.7
1985022135	210825957	0	5	F	60-69	F	60-69	B.1.1.7	B.1.1.7	B.1.1.7	B.1.1.7
1985021029	1985102947	0	5	F	40-49	F	50-59	B.1.1.7	B.1.1.7	B.1.1.7	B.1.1.7
24145617	24144817	0	5	M	30-39	M	30-39	B.1.1.7	B.1.1.7	B.1.1.7	B.1.1.7
1985024307	1985071047	1	4	F	40-49	F	50-59	B.1.1.7	B.1.1.7	B.1.1.7	B.1.1.7
1985075217	1985082109	1	4	M	70-79	M	20-29	B.1.1.7	B.1.1.7	B.1.1.7	B.1.1.7
24145099	24145543	1	5	F	60-69	F	60-69	B.1.1.7	B.1.1.7	B.1.1.7	B.1.1.7
1985075937	1985022577	0	5	F	40-49	F	30-39	B.1.1.7	B.1.1.7	B.1.1.7	B.1.1.7
1985022137	1985024433	0	5	M	70-79	M	60-69	B.1.1.7	B.1.1.7	B.1.1.7	B.1.1.7
1984246897	1985071897	0	5	M	60-69	M	50-59	B.1.1.7	B.1.1.7	B.1.1.162	WT
24149239	24149151	0	5	F	40-49	F	40-49	B.1.1.7	B.1.1.7	B.1.1.7	B.1.1.7
24146925	24146799	0	5	M	20-29	M	30-39	B.1.1.7	B.1.1.7	B.1.1.7	B.1.1.7
24145647	24147921	0	5	F	40-49	F	40-49	B.1.1.7	B.1.1.7	B.1.1.7	B.1.1.7
pair sequenced unsuccessfully	24149917	1	4			M	20-29			B.1.1.7	B.1.1.7
24147009	24147141	1	5	M	50-59	M	50-59	B.1.1.7	B.1.1.7	B.1.1.7	B.1.1.7
24149033	24151309	0	5	F	30-39	F	30-39	B.1.1.7	B.1.1.7	B.1.1.7	B.1.1.7
1985023583	1984247061	1	4	M	40-49	M	40-49	B.1.1.7	B.1.1.7	B.1.1.7	B.1.1.7
1985021739	1985023929	1	4	F	60-69	F	60-69	B.1.1.7	B.1.1.7	B.1.1.7	B.1.1.7
24150507	24149461	1	4	F	30-39	F	30-39	B.1	WT	B.1.1.7	B.1.1.7
1985209283	1985209357	0	5	F	20-29	F	20-29	B.1.1.7	B.1.1.7	B.1.1.7	B.1.1.7
1985200589	1985021917	0	5	F	40-49	F	40-49	B.1.1.7	B.1.1.7	B.1.1.7	B.1.1.7
1985125799	1985024863	0	5	M	30-39	M	30-39	B.1.1.7	B.1.1.7	B.1.1.7	B.1.1.7
1985303075	1985082173	1	4	M	50-59	M	40-49	B.1.1.7	B.1.1.7	B.1.1.7	B.1.1.7
1985209369	1985209335	1	4	F	30-39	F	70-79	B.1.1.7	B.1.1.7	B.1.1.7	B.1.1.7
1985303907	1985302197	0	5	F	30-39	F	30-39	B.1.1.7	B.1.1.7	B.1.1.7	B.1.1.7
1985303437	1985302195	0	5	M	30-39	M	40-49	B.1.1.7	B.1.1.7	B.1.1.7	B.1.1.7
2631567	3309469	1	4	M	60-69	F	60-69	B.1.1.7	B.1.1.7	B.1.1.7	B.1.1.7
24155859	24155925	1	4	F	40-49	M	40-49	B.1.1.7	B.1.1.7	B.1.1.7	B.1.1.7
24156249	24154921	1	5	M	30-39	M	40-49	B.1.1.7	B.1.1.7	B.1.1.7	B.1.1.7
1985150403	1985275509	1	5	F	60-69	F	60-69	B.1.1.7	B.1.1.7	B.1.1.7	B.1.1.7
1835908503	1835618443	1	4	F	30-39	F	40-49	B.1.1.7	B.1.1.7	B.1.1.7	B.1.1.7
24162869	24162975	1	4	M	40-49	M	40-49	B.1.1.7	B.1.1.7	B.1.1.7	B.1.1.7
24161953	24161605	1	4	F	80-89	F	20-29	B.1.1.7	B.1.1.7	B.1.1.7	B.1.1.7
24160997	24161521	1	4	F	30-39	F	50-59	B.1.1.7	B.1.1.7	B.1.1.7	B.1.1.7
1836053927	1836069291	1	4	M	40-49	M	30-39	B.1.1.7	B.1.1.7	B.1.1.7	B.1.1.7
1835618241	1836117491	1	4	F	40-49	M	40-49	B.1.1.7	B.1.1.7	B.1.1.7	B.1.1.7
1985087025	1985178157	0	5	M	20-29	M	0-19	B.1.1.7	B.1.1.7	B.1.1.7	B.1.1.7
1985087769	1985137891	1	4	F	40-49	F	40-49	B.1.1.7	B.1.1.7	B.1.1.7	B.1.1.7
1985228573	1985228277	0	5	M	20-29	M	30-39	B.1.1.7	B.1.1.7	B.1.1.7	B.1.1.7
1985094023	1985087547	0	5	F	30-39	F	30-39	B.1.1.7	B.1.1.7	B.1.1.7	B.1.1.7
1984918531	1984918755	0	5	M	50-59	M	50-59	B.1.1.7	B.1.1.7	B.1.1.7	B.1.1.7
1983567207	1983567333	0	5	F	20-29	F	20-29	B.1.1.7	B.1.1.7	B.1.1.7	B.1.1.7
1836146803	1835839991	0	5	F	40-49	F	30-39	B.1.1.7	B.1.1.7	B.1.1.7	B.1.1.7
1984918407	1984918755	1	4	M	60-69	M	50-59	B.1.1.7	B.1.1.7	B.1.1.7	B.1.1.7
1985094529	1985094199	1	4	M	50-59	M	20-29	B.1.1.7	B.1.1.7	B.1.1.7	B.1.1.7
1985094147	1985094593	1	4	M	70-79	M	30-39	B.1.1.7	B.1.1.7	B.1.1.7	B.1.1.7
211013553	1985087497	1	4	M	30-39	F	30-39	B.1.1.7	B.1.1.7	B.1.1.7	B.1.1.7
1985176901	1983567333	1	5	F	20-29	F	20-29	B.1.1.7	B.1.1.7	B.1.1.7	B.1.1.7
1985086339	1985092417	0	5	F	40-49	F	30-39	B.1.1.7	B.1.1.7	B.1.1.7	B.1.1.7
1983567401	1985228729	1	4	M	50-59	M	40-49	B.1.1.7	B.1.1.7	B.1.1.7	B.1.1.7
1985172049	1985178575	1	4	F	50-59	F	20-29	B.1.1.7	B.1.1.7	B.1.1.7	B.1.1.7
1984607465	1985094107	1	4	M	60-69	M	40-49	B.1.1.7	B.1.1.7	B.1.1.7	B.1.1.7
1985095911	1983567503	1	4	M	30-39	F	30-39	B.1.1.7	B.1.1.7	B.1.1.7	B.1.1.7
1985117719	1985211933	1	5	F	20-29	F	30-39	B.1.1.7	B.1.1.7	B.1.1.7	B.1.1.7
1984919235	1984918689	1	5	F	20-29	F	30-39	B.1.1.7	B.1.1.7	B.1.1.7	B.1.1.7
1985178987	1985095431	0	5	M	30-39	M	30-39	B.1.1.7	B.1.1.7	B.1.1.7	B.1.1.7
1985117753	1985144109	0	5	F	30-39	F	40-49	B.1.1.7	B.1.1.7	B.1.1.7	B.1.1.7
1985093065	1984607661	0	5	F	40-49	F	30-39	B.1.1.7	B.1.1.7	B.1.1.7	B.1.1.7
1985092247	1985093163	1	4	F	70-79	F	30-39	B.1.1.7	B.1.1.7	B.1.1.7	B.1.1.7
1985150913	1985340819	0	5	F	20-29	F	30-39	B.1.1.7	B.1.1.7	B.1.1.7	B.1.1.7
211091147	1985344157	0	5	F	30-39	F	20-29	B.1.1.7	B.1.1.7	B.1.1.7	B.1.1.7
1985151279	1985132225	1	4	F	40-49	F	40-49	B.1.1.7	B.1.1.7	B.1.1.7	B.1.1.7
1985093975	1985342227	1	4	F	70-79	F	70-79	B.1.1.7	B.1.1.7	B.1.1.7	B.1.1.7
1984919627	1984919483	1	4	F	40-49	F	50-59	B.1.1.7	B.1.1.7	B.1.1.7	B.1.1.7
211061773	1985344157	1	4	F	80-89	F	20-29	B.1.1.7	B.1.1.7	B.1.1.7	B.1.1.7
1964056679	1985344155	1	5	F	60-69	F	50-59	B.1.1.7	B.1.1.7	B.1.1.7	B.1.1.7
1985340715	1985341521	0	5	M	40-49	M	30-39	B.1.1.7	B.1.1.7	B.1.1.7	B.1.1.7
1985344511	1985344459	1	4	F	20-29	F	0-19	B.1.1.7	B.1.1.7	B.1.1.7	B.1.1.7
1985084343	1985229763	1	4	F	60-69	F	40-49	B.1.1.7	B.1.1.7	B.1.1.7	B.1.1.7
